# Aqueous Humor Liquid Biopsy Enables Multi-Omics Tumor Profiling and Methylation-Based Machine-Learning Stratification of Retinoblastoma

**DOI:** 10.64898/2026.07.09.26357661

**Authors:** Stefanie Volz, Sophia H. Montigel, Tatsiana Ryl, Elena Afanasyeva, Daniel Haag, Pia Reyes, Jan Müller, Pitithat Puranachot, Tatjana Wedig, Nathalie Schwarz, Monika Mauermann, Iman Sadeghi Dehcheshmeh, Martin Sill, Robert J. Autry, Felix Sahm, Eva Biewald, Saskia Ting, Maike Busch, Leyla Jabbarli, Tobias Kiefer, Nikolaos Bechrakis, Stefan M. Pfister, Kristian W. Pajtler, Petra Ketteler, Kendra K. Maass

## Abstract

Primary tumor biopsy in retinoblastoma carries an unacceptable risk of extraocular dissemination. As a result, children treated with eye-sparing approaches currently lack access to tumor-derived genomic information at diagnosis, limiting accurate risk stratification, preventing subtype-guided therapy, and obscuring insight into tumor evolution during conservative treatment. Aqueous humor (AH) liquid biopsy has emerged as a promising window into circulating tumor DNA (ctDNA) from eyes managed conservatively, yet its ability to comprehensively capture the genomic and epigenomic landscape of retinoblastoma and to deliver clinically actionable molecular stratification has not been rigorously evaluated. We analyzed 18 matched AH–tumor pairs using genome-wide methylation profiling, copy-number analysis, and targeted sequencing. AH samples consistently contained high ctDNA fractions (median 0.65), enabling robust detection of single-nucleotide variants, canonical copy-number alterations, and methylation signatures defining established retinoblastoma subtypes. Importantly, promoter methylation patterns associated with RB1 inactivation and optic nerve invasion were confidently detected in AH, highlighting that liquid biopsy enables functional interrogation of disease-relevant genes and pathways. To enable biopsy-independent molecular classification, we developed a methylation-based machine learning classifier trained on combined AH and tumor datasets (n=114). The classifier demonstrated exceptional performance, with AUCs of 0.96–1.00 in cross-validation and 0.97–1.00 in independent validation across 63 additional retinoblastoma cases. Together, these findings position AH liquid biopsy as powerful, minimally invasive platform for comprehensive molecular profiling in retinoblastoma. This work establishes the first clinically viable non-invasive molecular stratification tool for the disease, enabling pretreatment risk assessment and paving the way for next-generation precision diagnostics in eye-preserving care.

**One Sentence Summary:** Aqueous humor liquid biopsy enables accurate multi-omics profiling of retinoblastoma and minimally-invasive molecular risk stratification.
