## Supplementary material for "Aqueous Humor Liquid Biopsy Enables Multi-Omics Tumor Profiling and Methylation-Based Machine-Learning Stratification of Retinoblastoma": Table S1

### Sheet: Sheet1
Patient ID	Gender	Age at diagnosis [months]	Laterality	Enucleation	C	N	S	pT	N	M		Germline RB1	Tumor RB1	MYCN amplified	Cluster
P1	female	26	unilateral	secondary	C0	N0	S0	1	x	x		unknown	unknown	no	A
P2	female	15	unilateral	primary	C0	N1	S0	2a	x	x		no	RB1 -/-	no	A
P3	female	21	unilateral	primary	C0	N1	S0	2a	x	x		no	RB1 -/-	yes	A
P4	female	16	unilateral	primary	C0	N1	S0	2a	x	x		no	RB1 -/-	no	B
P5	female	21	unilateral	primary	C0	N1	S0	2a	x	x		no	RB1 -/-	no	B
P6	female	29	unilateral	primary	C1	N1	S0	2a	x	x		no	RB1 -/-	no	B
P7	female	18	unilateral	primary	C0	N1	S0	2a	x	x		no	RB1 -/-	no	B
P8	female	33	bilateral	primary	C0	N1	S0	2a	x	x		unknown	RB1 -/-	no	B
P9	female	49	unilateral	primary	C0	N2	S0	3b	x	x		mosaicism	RB1 -/-	no	B
P10	male	22	unilateral	primary	C1	N1	S0	2a	x	x		no	RB1 -/-	no	B
P11	male	36	unilateral	primary	C0	N0	S0	2a	x	x		mosaicism	RB1 -/-	no	B
P12	male	34	unilateral	primary	C0	N1	S0	2a	x	x		no	RB1 -/-	no	B
P13	male	54	unilateral	primary	C0	N0	S0	1	x	x		no	RB1 -/-	no	B
P14	male	72	unilateral	primary	C0	N1	S0	2a	x	x		no	RB1 -/-	no	B
P15	male	23	unilateral	primary	C0	N1	S0	2a	x	x		no	RB1 -/-	no	B
P16	female	13	bilateral	primary	C0	N2	S0	3b	x	x		yes	RB1 -/-	yes	C
P17	female	3	unilateral	primary	C0	N1	S0	2a	x	x		no	RB1 wt/wt	yes	C
P18	male	33	unilateral	primary	C0	N0	S0	1	x	x		no	RB1 -/-	yes	C
