## Supplementary material for "Aqueous Humor Liquid Biopsy Enables Multi-Omics Tumor Profiling and Methylation-Based Machine-Learning Stratification of Retinoblastoma": Table S2

### Sheet: Sheet1
Patient ID	AH Volume [µL]	cfDNA [ng/µL AH]	cfDNA Purity [%]	ctDNA Fraction
P1	205	0	NA	0.074
P2	195	0.443858	94.2218	0.986
P3	208	21.1597	96.8417	0.913
P4	50	1.37088	98.9227	0.6
P5	204	16.9274	105.447	0.899
P6	132	8.91447	101.21	0.994
P7	94	11.4099	100.839	0.59
P8	2	7.16715	97.5274	0.232
P9	27	27.5542	101.56	0.942
P10	150	3.17025	98.8982	0.557
P11	188	1.45601	99.5327	0.452
P12	195	25.9911	98.81	0.926
P13	174	6.40309	105.69	0.431
P14	251	3.19096	98.6144	0.969
P15	200	8.49897	99.594	0.632
P16	93	7.10559	99.2281	0.087
P17	20	5.24678	98.5005	0.932
P18	190	15.2133	95.6991	0.68
