## Supplementary material for "Aqueous Humor Liquid Biopsy Enables Multi-Omics Tumor Profiling and Methylation-Based Machine-Learning Stratification of Retinoblastoma": Table S4

### Sheet: global scale factors
Method	global scale factor
Array Tumor	1
Array AH	1.1449
Emseq AH	1.97101
lcWGS AH	1.96212

### Sheet: Patientwise correlaltion
Method	Patient	n_bins	pearson_r
Array AH	P1	4	NA
Array AH	P2	134	0.999998
Array AH	P3	75	0.803373
Array AH	P4	235	0.979416
Array AH	P5	196	0.978001
Array AH	P6	388	0.978205
Array AH	P7	287	0.935909
Array AH	P8	271	0.974587
Array AH	P9	297	0.997708
Array AH	P10	213	0.769371
Array AH	P11	453	0.970504
Array AH	P12	338	0.950885
Array AH	P13	364	0.854874
Array AH	P14	607	0.728164
Array AH	P15	203	0.944566
Array AH	P16	8	NA
Array AH	P17	182	0.977394
Array AH	P18	379	0.723197
Emseq AH	P1	4	NA
Emseq AH	P2	132	0.998717
Emseq AH	P3	75	0.852086
Emseq AH	P4	225	0.998095
Emseq AH	P5	191	0.999989
Emseq AH	P6	369	0.98502
Emseq AH	P7	275	0.868461
Emseq AH	P8	261	0.970624
Emseq AH	P9	285	0.993114
Emseq AH	P10	203	0.987096
Emseq AH	P11	437	0.93211
Emseq AH	P12	318	0.970377
Emseq AH	P13	350	0.839681
Emseq AH	P14	589	0.832962
Emseq AH	P15	197	0.961627
Emseq AH	P16	8	NA
Emseq AH	P17	178	0.972202
Emseq AH	P18	373	0.877637
lcWGS AH	P2	132	0.998717
lcWGS AH	P3	75	0.744371
lcWGS AH	P4	225	0.999857
lcWGS AH	P5	191	0.999988
lcWGS AH	P6	369	0.984961
lcWGS AH	P7	275	0.862978
lcWGS AH	P8	261	0.971655
lcWGS AH	P9	285	0.992684
lcWGS AH	P10	203	0.983377
lcWGS AH	P11	438	0.936328
lcWGS AH	P12	318	0.966554
lcWGS AH	P13	350	0.842216
lcWGS AH	P14	588	0.827202
lcWGS AH	P15	198	0.962335
lcWGS AH	P16	8	NA
lcWGS AH	P17	178	0.972903
lcWGS AH	P18	373	0.874252
