## Supplementary material for "Aqueous Humor Liquid Biopsy Enables Multi-Omics Tumor Profiling and Methylation-Based Machine-Learning Stratification of Retinoblastoma": Table S8

### Sheet: Sheet1
ID	Tissue	Batch	TRUE	Pred	max_prob	ClusterA	ClusterB	ClusterC	NormalRetina	DiseaseControl
RB_47	Tissue	Ryl et al.	ClusterA	ClusterA	0.988592	0.988592	0.00304951	0.00273358	0.00287979	0.00274485
RB_40	Tissue	Ryl et al.	ClusterA	ClusterA	0.987933	0.987933	0.00294274	0.00300443	0.00305742	0.00306234
RB_33	Tissue	Ryl et al.	ClusterA	ClusterA	0.921393	0.921393	0.0150511	0.0196246	0.0216555	0.0222759
RB_26	Tissue	Ryl et al.	ClusterA	ClusterA	0.99011	0.99011	0.00250145	0.00236902	0.00259408	0.00242549
RB_24	Tissue	Ryl et al.	ClusterA	ClusterA	0.99039	0.99039	0.00254009	0.00226694	0.00248231	0.00232098
RB_49	Tissue	Ryl et al.	ClusterA	ClusterA	0.982575	0.982575	0.0055797	0.00387886	0.00418187	0.00378488
RB_46	Tissue	Ryl et al.	ClusterA	ClusterA	0.978039	0.978039	0.00814595	0.00378383	0.00581739	0.00421338
RB_45	Tissue	Ryl et al.	ClusterA	ClusterA	0.989224	0.989224	0.00418005	0.0020301	0.00230538	0.00226057
RB_42	Tissue	Ryl et al.	ClusterA	ClusterA	0.988014	0.988014	0.00319124	0.00292356	0.00296149	0.00291012
RB_41	Tissue	Ryl et al.	ClusterA	ClusterA	0.980516	0.980516	0.00985702	0.00319231	0.0032944	0.00314003
RB_39	Tissue	Ryl et al.	ClusterA	ClusterA	0.988415	0.988415	0.00274349	0.00272127	0.00309027	0.0030302
RB_34	Tissue	Ryl et al.	ClusterA	ClusterA	0.987646	0.987646	0.00520978	0.0022906	0.00250822	0.00234521
RB_29	Tissue	Ryl et al.	ClusterA	ClusterA	0.948645	0.948645	0.0376584	0.00448502	0.00483538	0.00437635
RB_10	Tissue	Ryl et al.	ClusterA	ClusterA	0.788103	0.788103	0.0433416	0.0543085	0.057684	0.0565627
RB_54	Tissue	Ryl et al.	ClusterA	ClusterA	0.954732	0.954732	0.0300953	0.00499619	0.00508429	0.00509248
RB_44	Tissue	Ryl et al.	ClusterA	ClusterA	0.988392	0.988392	0.00444913	0.00229525	0.00251331	0.00234996
RB_43	Tissue	Ryl et al.	ClusterA	ClusterA	0.657643	0.657643	0.0546375	0.0643835	0.152957	0.0703786
RB_35	Tissue	Ryl et al.	ClusterA	ClusterA	0.954453	0.954453	0.0223745	0.00763044	0.00776499	0.0077775
RB_28	Tissue	Ryl et al.	ClusterA	ClusterA	0.984832	0.984832	0.00737404	0.00254905	0.00268539	0.00255956
RB_23	Tissue	Ryl et al.	ClusterA	ClusterB	0.476987	0.458817	0.476987	0.0217948	0.022043	0.0203588
RB_20	Tissue	Ryl et al.	ClusterA	ClusterA	0.985398	0.985398	0.00619035	0.00275445	0.00296962	0.00268771
RB_11	Tissue	Ryl et al.	ClusterA	ClusterA	0.968254	0.968254	0.0083258	0.00783483	0.00778627	0.00779881
RB_3	Tissue	Ryl et al.	ClusterA	ClusterA	0.980014	0.980014	0.00628978	0.00445802	0.00477439	0.0044641
RB_6	Tissue	Ryl et al.	ClusterA	ClusterA	0.985341	0.985341	0.00489547	0.0032493	0.00341948	0.00309487
RB_59	Tissue	Ryl et al.	ClusterA	ClusterA	0.710015	0.710015	0.220757	0.0229971	0.0236702	0.0225611
RB_53	Tissue	Ryl et al.	ClusterA	ClusterA	0.987651	0.987651	0.0059796	0.00209792	0.00218276	0.00208828
RB_7	Tissue	Ryl et al.	ClusterA	ClusterA	0.720928	0.720928	0.22399	0.0182645	0.0190271	0.0177905
RB_13	Tissue	Ryl et al.	ClusterA	ClusterA	0.650857	0.650857	0.0689784	0.0895979	0.0946596	0.0959069
RB_61	Tissue	Ryl et al.	ClusterA	ClusterA	0.939952	0.939952	0.0231174	0.0122153	0.0127725	0.0119424
RB_22	Tissue	Ryl et al.	ClusterA	ClusterA	0.971593	0.971593	0.0147844	0.00428169	0.00482482	0.00451564
RB_5	Tissue	Ryl et al.	ClusterA	ClusterA	0.977621	0.977621	0.0055221	0.00533646	0.00581656	0.0057035
RB_30	Tissue	Ryl et al.	ClusterA	ClusterA	0.579119	0.579119	0.307814	0.0361055	0.0388588	0.0381035
RB_9	Tissue	Ryl et al.	ClusterA	ClusterA	0.305259	0.305259	0.129131	0.164815	0.173675	0.227122
RB_58	Tissue	Ryl et al.	ClusterB	ClusterB	0.890984	0.0474211	0.890984	0.0195731	0.0212171	0.0208047
RB_57	Tissue	Ryl et al.	ClusterB	ClusterB	0.939249	0.01707	0.939249	0.0156171	0.0148623	0.0132012
RB_56	Tissue	Ryl et al.	ClusterB	ClusterB	0.873486	0.0399556	0.873486	0.0258572	0.0325497	0.0281516
RB_51	Tissue	Ryl et al.	ClusterB	ClusterB	0.954452	0.0220894	0.954452	0.00705095	0.009189	0.00721903
RB_50	Tissue	Ryl et al.	ClusterB	ClusterB	0.758638	0.0832754	0.758638	0.0526259	0.0545013	0.0509592
RB_48	Tissue	Ryl et al.	ClusterB	ClusterB	0.859268	0.0541617	0.859268	0.0278617	0.0314315	0.0272773
RB_36	Tissue	Ryl et al.	ClusterB	ClusterB	0.956796	0.0230508	0.956796	0.00617627	0.00713708	0.00683988
RB_32	Tissue	Ryl et al.	ClusterB	ClusterB	0.965775	0.0149086	0.965775	0.00645502	0.00642566	0.00643601
RB_31	Tissue	Ryl et al.	ClusterB	ClusterB	0.981601	0.00520818	0.981601	0.00424763	0.00457899	0.00436443
RB_25	Tissue	Ryl et al.	ClusterB	ClusterB	0.907914	0.0641323	0.907914	0.00734666	0.0124266	0.00818069
RB_60	Tissue	Ryl et al.	ClusterB	ClusterB	0.840593	0.111959	0.840593	0.0157541	0.016637	0.0150576
RB_21	Tissue	Ryl et al.	ClusterB	ClusterB	0.881464	0.0937551	0.881464	0.00823743	0.00834431	0.00819956
RB_38	Tissue	Ryl et al.	ClusterB	ClusterB	0.86867	0.0833124	0.86867	0.0147787	0.0167827	0.0164565
RB_4	Tissue	Ryl et al.	ClusterB	ClusterB	0.945188	0.0243334	0.945188	0.00996875	0.0105012	0.0100092
RB_27	Tissue	Ryl et al.	ClusterB	ClusterB	0.932896	0.0427959	0.932896	0.0079598	0.0085816	0.00776694
RB_14	Tissue	Ryl et al.	ClusterB	ClusterB	0.982579	0.00559818	0.982579	0.00378154	0.00427058	0.00377071
RB_8	Tissue	Ryl et al.	ClusterC	ClusterC	0.739721	0.0117358	0.232857	0.739721	0.00830213	0.00738377
RB_52	Tissue	Ryl et al.	ClusterC	ClusterC	0.873026	0.00687889	0.0957119	0.873026	0.0155382	0.00884458
RB_12	Tissue	Ryl et al.	ClusterC	ClusterC	0.938354	0.0372326	0.00811624	0.938354	0.00833833	0.00795846
RB_19	Tissue	Ryl et al.	ClusterC	ClusterC	0.835451	0.103417	0.0155904	0.835451	0.0287015	0.0168402
RB_18	Tissue	Ryl et al.	ClusterC	ClusterC	0.795317	0.0379606	0.00596094	0.795317	0.00726339	0.153498
RB_16	Tissue	Ryl et al.	ClusterC	ClusterC	0.968165	0.0104692	0.00665095	0.968165	0.00747932	0.00723529
RB_15	Tissue	Ryl et al.	ClusterC	ClusterC	0.892214	0.0839575	0.00695985	0.892214	0.00853372	0.00833449
RB_55	Tissue	Ryl et al.	ClusterC	ClusterC	0.779352	0.0505136	0.00855748	0.779352	0.00676024	0.154816
RB_17	Tissue	Ryl et al.	ClusterC	ClusterC	0.960904	0.0139337	0.0072126	0.960904	0.0091901	0.00875948
RB_37	Tissue	Ryl et al.	ClusterC	ClusterC	0.956629	0.0126358	0.0156757	0.956629	0.00752353	0.00753566
P2	AH	Volz et al.	ClusterA	ClusterA	0.876881	0.876881	0.0696881	0.017181	0.0183026	0.0179468
P4	AH	Volz et al.	ClusterB	ClusterB	0.964574	0.00974487	0.964574	0.00840268	0.00872404	0.00855445
P5	AH	Volz et al.	ClusterB	ClusterB	0.968435	0.00688127	0.968435	0.00839824	0.00813597	0.00814907
P6	AH	Volz et al.	ClusterB	ClusterA	0.43605	0.43605	0.270456	0.10066	0.09873	0.0941038
P7	AH	Volz et al.	ClusterB	ClusterB	0.7373	0.167356	0.7373	0.0317656	0.0326388	0.0309406
P8	AH	Volz et al.	ClusterB	ClusterA	0.522739	0.522739	0.144806	0.108911	0.1093	0.114244
P9	AH	Volz et al.	ClusterB	ClusterB	0.986925	0.00243001	0.986925	0.00350129	0.00360692	0.0035368
P10	AH	Volz et al.	ClusterB	ClusterB	0.864997	0.093263	0.864997	0.0136047	0.0145402	0.0135952
P11	AH	Volz et al.	ClusterB	ClusterB	0.930236	0.0385586	0.930236	0.0102391	0.0107346	0.0102317
P12	AH	Volz et al.	ClusterB	ClusterB	0.445834	0.162453	0.445834	0.103036	0.182289	0.106388
P13	AH	Volz et al.	ClusterB	ClusterB	0.679998	0.218835	0.679998	0.0341674	0.0338463	0.0331536
P14	AH	Volz et al.	ClusterB	ClusterB	0.962277	0.0216076	0.962277	0.00497046	0.00581219	0.00533238
P15	AH	Volz et al.	ClusterB	ClusterB	0.629762	0.276858	0.629762	0.0366963	0.0306939	0.0259896
P16	AH	Volz et al.	ClusterC	ClusterC	0.958103	0.0119085	0.012498	0.958103	0.00895484	0.00853524
P17	AH	Volz et al.	ClusterC	ClusterC	0.937987	0.0327285	0.0112332	0.937987	0.0091143	0.00893713
P18	AH	Volz et al.	ClusterC	ClusterC	0.927842	0.0258729	0.0304413	0.927842	0.00831868	0.0075252
C_318	Tissue	Berdasco et al.	NormalRetina	NormalRetina	0.97882	0.00519966	0.00460829	0.0052824	0.97882	0.00608964
C_325	Tissue	Berdasco et al.	NormalRetina	NormalRetina	0.974588	0.00468291	0.00428893	0.00547894	0.974588	0.0109615
C_348	Tissue	Berdasco et al.	NormalRetina	NormalRetina	0.930582	0.00670946	0.0060552	0.00686298	0.930582	0.0497904
C_389	Tissue	Berdasco et al.	NormalRetina	NormalRetina	0.976179	0.00535307	0.00468967	0.00588503	0.976179	0.00789287
C_410	Tissue	Berdasco et al.	NormalRetina	ClusterB	0.980773	0.00447579	0.980773	0.00411353	0.00661972	0.00401756
C_416	Tissue	Berdasco et al.	NormalRetina	NormalRetina	0.981328	0.00432791	0.00392659	0.00472169	0.981328	0.00569544
C_418	Tissue	Berdasco et al.	NormalRetina	ClusterB	0.352931	0.150689	0.352931	0.121003	0.275162	0.100215
C_434	Tissue	Berdasco et al.	NormalRetina	NormalRetina	0.977845	0.00468006	0.00482748	0.00616691	0.977845	0.00648087
FVM pool1	Tissue	Berdasco et al.	DiseaseControl	DiseaseControl	0.970915	0.0068443	0.00598506	0.00757972	0.00867541	0.970915
FVM pool2	Tissue	Berdasco et al.	DiseaseControl	DiseaseControl	0.973088	0.00656798	0.00598681	0.00700727	0.00734985	0.973088
FVM_1	Tissue	Berdasco et al.	DiseaseControl	DiseaseControl	0.973095	0.00650494	0.00541621	0.00747218	0.00751128	0.973095
FVM_2	Tissue	Berdasco et al.	DiseaseControl	DiseaseControl	0.891855	0.08385	0.00652175	0.00875646	0.00901666	0.891855
FVM_3	Tissue	Berdasco et al.	DiseaseControl	DiseaseControl	0.962654	0.0161246	0.00592783	0.00740413	0.00788945	0.962654
FVM_4	Tissue	Berdasco et al.	DiseaseControl	DiseaseControl	0.969824	0.0075094	0.00607779	0.00795766	0.00863126	0.969824
FVM_5	Tissue	Berdasco et al.	DiseaseControl	DiseaseControl	0.966878	0.00693418	0.00726218	0.00691555	0.0120097	0.966878
FVM_6	Tissue	Berdasco et al.	DiseaseControl	DiseaseControl	0.973292	0.00598215	0.00587606	0.00734725	0.00750271	0.973292
FVM_7	Tissue	Berdasco et al.	DiseaseControl	DiseaseControl	0.973086	0.00609208	0.00604535	0.00710093	0.00767558	0.973086
PVR_1	Tissue	Berdasco et al.	DiseaseControl	DiseaseControl	0.833991	0.02748	0.0232276	0.0296647	0.0856363	0.833991
PVR_2	Tissue	Berdasco et al.	DiseaseControl	DiseaseControl	0.965339	0.0116251	0.00616402	0.00787226	0.00900005	0.965339
PVR_3	Tissue	Berdasco et al.	DiseaseControl	DiseaseControl	0.954217	0.0102328	0.0101835	0.0123821	0.0129844	0.954217
PVR_4	Tissue	Berdasco et al.	DiseaseControl	DiseaseControl	0.74512	0.00481486	0.00486349	0.00634132	0.23886	0.74512
PVR_5	Tissue	Berdasco et al.	DiseaseControl	DiseaseControl	0.963113	0.015384	0.00603574	0.00757395	0.00789322	0.963113
PVR_6	Tissue	Berdasco et al.	DiseaseControl	NormalRetina	0.423748	0.20691	0.103975	0.124778	0.423748	0.140589
PVR_7	Tissue	Berdasco et al.	DiseaseControl	DiseaseControl	0.947782	0.0117606	0.00560994	0.00731629	0.0275311	0.947782
PVR_8	Tissue	Berdasco et al.	DiseaseControl	DiseaseControl	0.956616	0.0208344	0.00615264	0.00789078	0.00850634	0.956616
RETINA_1	Tissue	Berdasco et al.	NormalRetina	NormalRetina	0.978283	0.00445353	0.00458737	0.00589412	0.978283	0.00678242
RETINA_10	Tissue	Berdasco et al.	NormalRetina	NormalRetina	0.976906	0.00462437	0.00490536	0.0063027	0.976906	0.00726162
RETINA_11	Tissue	Berdasco et al.	NormalRetina	NormalRetina	0.980456	0.00531432	0.00411744	0.00477254	0.980456	0.00533996
RETINA_12	Tissue	Berdasco et al.	NormalRetina	NormalRetina	0.978749	0.0046359	0.00477805	0.00564025	0.978749	0.00619671
RETINA_2	Tissue	Berdasco et al.	NormalRetina	NormalRetina	0.973984	0.00768736	0.00428627	0.00547555	0.973984	0.0085671
RETINA_3	Tissue	Berdasco et al.	NormalRetina	NormalRetina	0.860847	0.0554193	0.0207994	0.0265704	0.860847	0.0363643
RETINA_4	Tissue	Berdasco et al.	NormalRetina	NormalRetina	0.975635	0.00766406	0.00450093	0.00526521	0.975635	0.00693441
RETINA_5	Tissue	Berdasco et al.	NormalRetina	NormalRetina	0.971025	0.00786447	0.00618119	0.00723077	0.971025	0.00769876
RETINA_6	Tissue	Berdasco et al.	NormalRetina	NormalRetina	0.972467	0.00533708	0.00669371	0.00758666	0.972467	0.00791508
RETINA_7	Tissue	Berdasco et al.	NormalRetina	NormalRetina	0.972453	0.00656172	0.00632766	0.00717178	0.972453	0.00748569
RETINA_8	Tissue	Berdasco et al.	NormalRetina	NormalRetina	0.975734	0.00579614	0.00494745	0.00548236	0.975734	0.00803993
RETINA_9	Tissue	Berdasco et al.	NormalRetina	NormalRetina	0.978686	0.00438887	0.00458926	0.00589656	0.978686	0.00643893
