## Supplementary material for "Aqueous Humor Liquid Biopsy Enables Multi-Omics Tumor Profiling and Methylation-Based Machine-Learning Stratification of Retinoblastoma": Table S9

### Sheet: Tabelle1
ID	ID Liu et al. Paper	Tissue	Batch	TRUE	Pred	max_prob	ClusterA	ClusterB	ClusterC	NormalRetina	DiseaseControl
GSM5123243_8795207024_R03C01	RB1	Tissue	Liu et al.	ClusterA	ClusterA	0.990188	0.990188	0.00398098	0.00196187	0.00201064	0.00185869
GSM5123244_8691803165_R01C01	RB2	Tissue	Liu et al.	ClusterA	ClusterA	0.990531	0.990531	0.00400007	0.00180857	0.00190194	0.00175821
GSM5123245_8691803165_R04C01	RB3	Tissue	Liu et al.	ClusterB	ClusterB	0.978935	0.00644457	0.978935	0.00454258	0.00566204	0.00441609
GSM5123246_8795207069_R01C02	RB4	Tissue	Liu et al.	ClusterA	ClusterA	0.989353	0.989353	0.00227559	0.00241346	0.00361128	0.00234626
GSM5123248_8795207006_R04C01	RB6	Tissue	Liu et al.	ClusterA	ClusterA	0.98294	0.98294	0.0111819	0.00194401	0.00204438	0.00188988
GSM5123249_8795207006_R06C01	RB7	Tissue	Liu et al.	ClusterB	ClusterB	0.938259	0.025613	0.938259	0.0100848	0.0162389	0.00980402
GSM5123250_8622007243_R05C02	RB9	Tissue	Liu et al.	ClusterA	ClusterA	0.724539	0.724539	0.0654731	0.0694453	0.0730308	0.0675116
GSM5123251_8795207006_R01C01	RB10	Tissue	Liu et al.	ClusterA	ClusterA	0.976871	0.976871	0.0051619	0.00594208	0.00624887	0.00577662
GSM5123252_8795207006_R05C02	RB11	Tissue	Liu et al.	ClusterA	ClusterA	0.992147	0.992147	0.00174791	0.00172588	0.00270124	0.00167782
GSM5123253_8795207024_R06C02	RB14	Tissue	Liu et al.	ClusterC	ClusterC	0.833671	0.0793558	0.0312166	0.833671	0.0308403	0.0249163
GSM5123255_3998426043_R02C01	RB15	Tissue	Liu et al.	ClusterC	ClusterB	0.838988	0.0298053	0.838988	0.0440665	0.0452812	0.0418591
GSM5123256_8795207006_R01C02	RB21	Tissue	Liu et al.	ClusterB	ClusterB	0.978875	0.00754803	0.978875	0.00444191	0.00481638	0.00431823
GSM5123258_8795207006_R02C01	RB23	Tissue	Liu et al.	ClusterA	ClusterB	0.943219	0.0361688	0.943219	0.00626005	0.00826655	0.00608574
GSM5123259_8795207006_R02C02	RB24	Tissue	Liu et al.	ClusterA	ClusterA	0.989228	0.989228	0.00284072	0.00262312	0.00275855	0.00255008
GSM5123260_8795207006_R03C01	RB25	Tissue	Liu et al.	ClusterA	ClusterA	0.991597	0.991597	0.00188461	0.00215579	0.00226709	0.00209576
GSM5123261_8795207006_R03C02	RB27	Tissue	Liu et al.	ClusterB	ClusterB	0.983018	0.00389036	0.983018	0.00371707	0.00566951	0.00370468
GSM5123263_8622007243_R02C01	RB28	Tissue	Liu et al.	ClusterA	ClusterA	0.981552	0.981552	0.00949966	0.00258037	0.00385967	0.00250852
GSM5123264_3998426065_R02C01	RB30	Tissue	Liu et al.	ClusterA	ClusterA	0.988869	0.988869	0.003807	0.00246413	0.00252533	0.00233448
GSM5123265_8795207006_R04C02	RB31	Tissue	Liu et al.	ClusterB	ClusterB	0.975933	0.00883627	0.975933	0.00451554	0.00632525	0.0043898
GSM5123266_8795207006_R05C01	RB34	Tissue	Liu et al.	ClusterA	ClusterA	0.969001	0.969001	0.0239864	0.00231903	0.00243876	0.00225446
GSM5123267_3998426065_R02C02	RB37	Tissue	Liu et al.	ClusterB	ClusterB	0.957791	0.0106838	0.957791	0.00974721	0.0125438	0.00923457
GSM5123268_8795207006_R06C02	RB38	Tissue	Liu et al.	ClusterB	ClusterB	0.956447	0.0117579	0.956447	0.00925924	0.0137633	0.00877226
GSM5123269_8795207024_R01C01	RB39	Tissue	Liu et al.	ClusterB	ClusterB	0.951949	0.0205996	0.951949	0.00907853	0.00954726	0.00882573
GSM5123270_3998426065_R03C01	RB40	Tissue	Liu et al.	ClusterA	ClusterA	0.99103	0.99103	0.00251984	0.00195908	0.00258702	0.00190453
GSM5123271_8795207024_R01C02	RB41	Tissue	Liu et al.	ClusterB	ClusterB	0.924455	0.0179767	0.924455	0.0175376	0.023334	0.0166972
GSM5123272_8795207024_R02C01	RB42	Tissue	Liu et al.	ClusterB	ClusterB	0.955924	0.0207129	0.955924	0.00709538	0.00936962	0.00689781
GSM5123273_8622007243_R02C02	RB43	Tissue	Liu et al.	ClusterB	ClusterB	0.856876	0.0433576	0.856876	0.0318579	0.032811	0.0350976
GSM5123274_8795207024_R02C02	RB45	Tissue	Liu et al.	ClusterB	ClusterB	0.90126	0.030755	0.90126	0.0228551	0.023451	0.0216787
GSM5123275_8795207024_R03C02	RB46	Tissue	Liu et al.	ClusterB	ClusterB	0.916364	0.0627582	0.916364	0.00701202	0.00720531	0.00666078
GSM5123276_3998426065_R03C02	RB48	Tissue	Liu et al.	ClusterB	ClusterB	0.879328	0.054883	0.879328	0.0185097	0.0301169	0.0171626
GSM5123277_8622007243_R03C01	RB49	Tissue	Liu et al.	ClusterA	ClusterA	0.988524	0.988524	0.00541413	0.00200482	0.00210834	0.001949
GSM5123278_8795207024_R04C01	RB50	Tissue	Liu et al.	ClusterA	ClusterA	0.97835	0.97835	0.0148583	0.00192152	0.0030024	0.00186801
GSM5123279_8795207024_R04C02	RB51	Tissue	Liu et al.	ClusterB	ClusterB	0.800166	0.0281974	0.800166	0.0158886	0.140302	0.0154462
GSM5123280_8622007243_R03C02	RB52	Tissue	Liu et al.	ClusterA	ClusterB	0.71756	0.201832	0.71756	0.0266579	0.0280342	0.0259156
GSM5123281_3998426065_R04C01	RB54	Tissue	Liu et al.	ClusterB	ClusterB	0.778284	0.0764264	0.778284	0.0511271	0.0489299	0.0452321
GSM5123282_8795207024_R05C01	RB56	Tissue	Liu et al.	ClusterB	ClusterB	0.816531	0.0868641	0.816531	0.0326047	0.0326936	0.0313066
GSM5123283_3998426065_R04C02	RB57	Tissue	Liu et al.	ClusterB	ClusterB	0.948064	0.0289287	0.948064	0.00698741	0.00922704	0.00679284
GSM5123284_8622007243_R04C01	RB58	Tissue	Liu et al.	ClusterB	ClusterB	0.886301	0.0314416	0.886301	0.0280375	0.0281745	0.0260452
GSM5123285_8795207024_R05C02	RB59	Tissue	Liu et al.	ClusterB	ClusterB	0.975682	0.00963669	0.975682	0.00485521	0.00510588	0.00472001
GSM5123288_8795207069_R02C01	RB62	Tissue	Liu et al.	ClusterB	ClusterB	0.966772	0.0148929	0.966772	0.0057862	0.00705035	0.0054989
GSM5123289_8795207069_R02C02	RB63	Tissue	Liu et al.	ClusterA	ClusterA	0.848314	0.848314	0.0619964	0.0250793	0.040229	0.024381
GSM5123290_3998426043_R01C01	RB64	Tissue	Liu et al.	ClusterB	ClusterB	0.977464	0.00713399	0.977464	0.00527974	0.00535925	0.00476252
GSM5123291_3998426043_R01C02	RB109	Tissue	Liu et al.	ClusterA	ClusterA	0.436467	0.436467	0.101097	0.125727	0.214483	0.122226
GSM5123292_8691803165_R04C02	RB111	Tissue	Liu et al.	ClusterB	ClusterB	0.974424	0.00456546	0.974424	0.00515169	0.0108508	0.00500825
GSM5123293_8691803165_R03C01	RB200	Tissue	Liu et al.	ClusterB	ClusterB	0.917843	0.0260495	0.917843	0.0156466	0.0252501	0.015211
GSM5123294_8691803165_R01C02	RB203	Tissue	Liu et al.	ClusterA	ClusterA	0.649054	0.649054	0.297771	0.0175855	0.0184935	0.0170959
GSM5123295_8691803165_R02C02	RB206	Tissue	Liu et al.	ClusterA	ClusterA	0.966888	0.966888	0.0105273	0.00580299	0.0111403	0.00564141
GSM5123297_8691803165_R03C02	RB209	Tissue	Liu et al.	ClusterB	ClusterB	0.944311	0.0197322	0.944311	0.0120879	0.012403	0.0114657
GSM5123298_3998426043_R02C02	RB211	Tissue	Liu et al.	ClusterB	ClusterB	0.94568	0.0127193	0.94568	0.0131115	0.0162911	0.0121976
GSM5123299_3998426043_R03C01	RB212	Tissue	Liu et al.	ClusterB	ClusterB	0.71747	0.0971849	0.71747	0.0532866	0.0797018	0.0523561
GSM5123300_3998426043_R03C02	RB213	Tissue	Liu et al.	ClusterA	ClusterA	0.987188	0.987188	0.00622309	0.00217911	0.00229162	0.00211843
GSM5123301_3998426043_R04C01	RB216	Tissue	Liu et al.	ClusterA	ClusterA	0.98939	0.98939	0.00301563	0.00230656	0.00304587	0.00224233
GSM5123302_8622007243_R06C02	RB217	Tissue	Liu et al.	ClusterA	ClusterA	0.978523	0.978523	0.00741638	0.00407636	0.00610346	0.00388104
GSM5123303_8691803165_R06C01	RB218	Tissue	Liu et al.	ClusterA	ClusterA	0.989421	0.989421	0.00326062	0.00206891	0.00323814	0.00201131
GSM5123304_3998426043_R04C02	RB219	Tissue	Liu et al.	ClusterA	ClusterA	0.527128	0.527128	0.163918	0.0785304	0.154079	0.0763437
GSM5123305_3998426043_R05C01	RB220	Tissue	Liu et al.	ClusterB	ClusterB	0.73253	0.107398	0.73253	0.0452863	0.0707604	0.0440253
GSM5123306_3998426043_R05C02	RB221	Tissue	Liu et al.	ClusterA	ClusterB	0.559068	0.398934	0.559068	0.00972593	0.0228177	0.00945511
GSM5123307_3998426043_R06C01	RB222	Tissue	Liu et al.	ClusterC	ClusterC	0.965385	0.0160276	0.00535785	0.965385	0.00660616	0.00662309
GSM5123308_3998426043_R06C02	RB223	Tissue	Liu et al.	ClusterB	ClusterB	0.959161	0.011492	0.959161	0.00959492	0.0100903	0.00966222
GSM5123309_3998426065_R01C01	RB224	Tissue	Liu et al.	ClusterC	ClusterB	0.388412	0.0867383	0.388412	0.289674	0.122206	0.11297
GSM5123310_3998426065_R01C02	RB225	Tissue	Liu et al.	ClusterB	ClusterB	0.806364	0.0409952	0.806364	0.0507251	0.0590431	0.0428725
GSM5123311_3998426065_R05C01	RB300	Tissue	Liu et al.	ClusterB	ClusterB	0.964509	0.0117499	0.964509	0.00785134	0.00825671	0.00763272
GSM5123312_3998426065_R05C02	RB304	Tissue	Liu et al.	ClusterB	ClusterB	0.892729	0.0292076	0.892729	0.0242155	0.0307926	0.0230552
