## Supplementary material for "Aqueous Humor Liquid Biopsy Enables Multi-Omics Tumor Profiling and Methylation-Based Machine-Learning Stratification of Retinoblastoma": Table S10

### Sheet: Sheet1
Feature	Gain	Cover	Frequency
cg23305899	0.111117	0.0931565	0.0814081
cg07436864	0.101474	0.0768593	0.0627063
cg13698196	0.0808192	0.0525485	0.0473047
cg07678517	0.0550388	0.037363	0.0264026
cg19607387	0.0513076	0.0581768	0.0484048
cg16441259	0.0423496	0.0184495	0.00990099
cg09573515	0.0408145	0.0193617	0.00990099
cg01830023	0.0369293	0.0209313	0.0110011
cg23907108	0.036642	0.027587	0.0231023
cg01809895	0.0260906	0.0240291	0.0220022
cg09554701	0.0251963	0.0141991	0.00770077
cg21876656	0.0227778	0.0349447	0.0253025
cg01325409	0.0225207	0.0123781	0.00660066
cg18299938	0.0158558	0.0116222	0.0121012
cg10614809	0.0150064	0.00936138	0.00770077
cg26932364	0.0125881	0.00530517	0.00330033
cg00268019	0.0125481	0.0140599	0.00880088
cg15693299	0.0118047	0.00937363	0.00550055
cg18952945	0.0117456	0.00425777	0.00220022
cg14110885	0.0111873	0.00646088	0.00440044
cg11745019	0.0100574	0.00847961	0.00660066
cg07959741	0.00935259	0.00706556	0.00440044
cg25420614	0.00935239	0.0065178	0.00440044
cg23639996	0.00887513	0.00821898	0.00550055
cg16501561	0.00800275	0.00762186	0.00330033
cg10405075	0.00789632	0.00560737	0.00440044
cg14855679	0.00770364	0.00420974	0.00220022
cg07457626	0.00757278	0.00689953	0.00770077
cg18514922	0.00744875	0.00560327	0.00220022
cg15744134	0.00630645	0.00598368	0.00440044
cg02280532	0.00585549	0.0062539	0.00330033
cg12762029	0.0052595	0.00679292	0.00990099
cg09163745	0.00477009	0.00438334	0.00330033
cg23434428	0.00464138	0.00676337	0.00550055
cg02469095	0.00460578	0.00908868	0.00660066
cg22851295	0.00428276	0.00452656	0.00220022
cg25728206	0.00426092	0.0039585	0.00220022
cg13571576	0.00396856	0.00486875	0.00440044
cg02311725	0.00384854	0.00457109	0.00770077
cg01569709	0.00378565	0.00267586	0.00110011
cg07748217	0.00375973	0.00484552	0.00330033
cg17355809	0.00344817	0.00304076	0.00220022
cg01931714	0.00326258	0.00321097	0.00220022
cg22290744	0.00318907	0.00562997	0.00770077
cg26683252	0.00314221	0.00176433	0.00110011
cg04219726	0.00283586	0.00495185	0.00990099
cg18839504	0.00280345	0.00545575	0.00660066
cg26692003	0.00268668	0.006118	0.00880088
cg27190398	0.00256822	0.00913688	0.0220022
cg03916630	0.00237337	0.00400238	0.00330033
cg09062288	0.0021599	0.00265328	0.00330033
cg09805252	0.00215364	0.00568774	0.0110011
cg16230720	0.00213683	0.00294502	0.00220022
cg00815519	0.00205705	0.00250405	0.00220022
cg13757640	0.00196017	0.00209399	0.00110011
cg01581084	0.00195707	0.00233036	0.00110011
cg07084358	0.001925	0.00743147	0.0143014
cg19435284	0.00188061	0.0031034	0.00220022
cg22105158	0.00184449	0.00250688	0.00220022
cg24770596	0.00183887	0.000487935	0.00110011
cg02478708	0.00180706	0.00333747	0.00220022
cg05976800	0.00179048	0.00238469	0.00110011
cg23028654	0.00178456	0.00417889	0.00440044
cg05727225	0.00170817	0.00239612	0.00330033
cg26289871	0.00164927	0.0037156	0.00770077
cg13138089	0.00163787	0.00247742	0.00440044
cg10796805	0.0016231	0.00206597	0.00110011
cg03020554	0.00157661	0.00202112	0.00220022
cg05801872	0.00156036	0.00217818	0.00330033
cg15995935	0.00140576	0.00250253	0.00220022
cg02338271	0.00132361	0.00164651	0.00110011
cg23331156	0.00130636	0.00209851	0.00110011
cg11795222	0.00124635	0.00264636	0.00330033
cg19807286	0.00117219	0.00280829	0.00220022
cg27451610	0.00114178	0.00263131	0.00220022
cg16966315	0.00111091	0.00150934	0.00110011
cg15309421	0.00110446	0.00292822	0.00770077
cg17326769	0.00107726	0.002294	0.00330033
cg04598224	0.00100011	0.00157233	0.00110011
cg06841846	0.000958358	0.00137005	0.00110011
cg05879418	0.000944865	0.00152361	0.00110011
cg05046721	0.000932992	0.00128994	0.00110011
cg02274869	0.000902914	0.00233427	0.00110011
cg22702922	0.000886976	0.002394	0.00110011
cg14652056	0.000833051	0.00181052	0.00330033
cg26143577	0.000819726	0.00282181	0.00220022
cg16704560	0.000812915	0.00160226	0.00110011
cg13521944	0.000797984	0.00112744	0.00110011
cg08148553	0.000796475	0.00161558	0.00220022
cg12597983	0.000788909	0.00135085	0.00110011
cg03031281	0.000786827	0.00216851	0.00110011
cg11731238	0.000775904	0.00155781	0.00110011
cg17543804	0.000762605	0.00246779	0.00220022
cg21295088	0.000754604	0.00217019	0.00220022
cg01573321	0.000726266	0.00102954	0.00110011
cg10861731	0.000719187	0.00137422	0.00110011
cg03695871	0.000717566	0.00114802	0.00110011
cg26188825	0.000717196	0.00157899	0.00110011
cg21440776	0.000665599	0.00120888	0.00110011
cg26590664	0.000649435	0.00125232	0.00110011
cg17320707	0.000647257	0.00107942	0.00110011
cg13389652	0.000646181	0.00298688	0.00550055
cg15493035	0.000624675	0.00186434	0.00220022
cg18501230	0.000616269	0.00150072	0.00110011
cg00080333	0.000574603	0.0013374	0.00220022
cg16600991	0.000564159	0.00104136	0.00110011
cg19733633	0.000561831	0.00133255	0.00110011
cg11650135	0.000561418	0.00127118	0.00110011
cg03892356	0.00054915	0.00163881	0.00110011
cg04505750	0.000510908	0.00138554	0.00110011
cg25481672	0.000508227	0.00158951	0.00110011
cg06569139	0.000487417	0.00112545	0.00110011
cg17795240	0.000486644	0.0010604	0.00220022
cg22627866	0.000442887	0.00129882	0.00110011
cg16052325	0.000433407	0.00156967	0.00110011
cg19961545	0.000422989	0.00132756	0.00110011
cg03024537	0.000413872	0.000839587	0.00110011
cg06285590	0.000413019	0.000647568	0.00110011
cg07360076	0.000409784	0.0013652	0.00220022
cg08905999	0.000407878	0.00113401	0.00110011
cg01393604	0.000399698	0.00139479	0.00110011
cg02030275	0.000399552	0.000778613	0.00220022
cg12904957	0.000398965	0.00132781	0.00110011
cg02384857	0.000387203	0.00112632	0.00110011
cg13873269	0.000386819	0.000766647	0.00110011
cg16688483	0.000378797	0.00127372	0.00330033
cg03107987	0.000367666	0.000973154	0.00110011
cg03993743	0.0003655	0.00116436	0.00110011
cg27209578	0.000350176	0.00104778	0.00220022
cg21029964	0.000346955	0.00179741	0.00110011
cg09537551	0.000346514	0.00102969	0.00110011
cg25028855	0.000335643	0.001247	0.00110011
cg01259637	0.000329181	0.00121609	0.00110011
cg25131620	0.000328929	0.000929706	0.00110011
cg06222206	0.000320955	0.00152598	0.00330033
cg10196902	0.000318116	0.00110343	0.00110011
cg00394221	0.000307141	0.00103432	0.00110011
cg17133045	0.000281423	0.000513244	0.00110011
cg04257377	0.000277971	0.00174131	0.00440044
cg26930816	0.000277403	0.000844371	0.00110011
cg03348978	0.000271244	0.00223685	0.00110011
cg11638320	0.000270099	0.00110516	0.00110011
cg02290684	0.000268935	0.000805728	0.00110011
cg22964758	0.000267024	0.00216085	0.00110011
cg24375399	0.000264715	0.00134351	0.00220022
cg20323436	0.00025523	0.00117638	0.00220022
cg07914822	0.000254612	0.00113812	0.00110011
cg07204803	0.000253754	0.000466729	0.00110011
cg05774229	0.00024759	0.00203304	0.00110011
cg18156003	0.000244819	0.00160262	0.00110011
cg26377880	0.000244686	0.00201506	0.00110011
cg18872497	0.00024115	0.00189651	0.00110011
cg13233461	0.000240138	0.001046	0.00110011
cg11575644	0.000233862	0.0011044	0.00220022
cg00254714	0.000226118	0.00075397	0.00110011
cg20748791	0.000224576	0.00227179	0.00110011
cg00782828	0.000219776	0.000904199	0.00110011
cg04995300	0.000216599	0.0009518	0.00440044
cg02598441	0.000215315	0.00119329	0.00110011
cg14425863	0.000214252	0.00159622	0.00110011
cg26536401	0.000212734	0.000874234	0.00110011
cg19333114	0.000212457	0.00178824	0.00110011
cg11485012	0.000207524	0.00153037	0.00110011
cg14443519	0.000206515	0.00178064	0.00110011
cg01762581	0.000200788	0.000407157	0.00110011
cg26657675	0.000198581	0.00104588	0.00110011
cg02486364	0.00019504	0.00167479	0.00110011
cg02794892	0.000193526	0.000816599	0.00110011
cg04935792	0.000191593	0.000716616	0.00110011
cg26560414	0.000189672	0.000786223	0.00110011
cg21638454	0.000189591	0.000935156	0.00330033
cg15056751	0.000188816	0.0012587	0.00110011
cg19512604	0.000185832	0.000510565	0.00110011
cg13403695	0.00018125	0.000664365	0.00110011
cg25016420	0.000181146	0.0014129	0.00660066
cg10320160	0.000175738	0.000926254	0.00110011
cg05989248	0.00017504	0.000761877	0.00110011
cg09865454	0.000173399	0.00131924	0.00110011
cg14554869	0.00016667	0.00136257	0.00110011
cg02124912	0.000166282	0.00137254	0.00110011
cg05311383	0.000165384	0.000623781	0.00110011
cg18436324	0.00015854	0.000333878	0.00110011
cg13869366	0.000154476	0.000827075	0.00330033
cg02882487	0.000152645	0.000811753	0.00330033
cg22862319	0.000150734	0.000790478	0.00110011
cg12997579	0.000150612	0.000570708	0.00110011
cg05212138	0.000145546	0.000633177	0.00110011
cg17824277	0.000145393	0.000318582	0.00110011
cg02680669	0.000144842	0.000387757	0.00110011
cg21690793	0.000143854	0.000642966	0.00110011
cg09454997	0.000140928	0.00056523	0.00110011
cg08761324	0.0001407	0.000442817	0.00110011
cg13507269	0.00014048	0.000852055	0.00220022
cg09338032	0.00014021	0.000498797	0.00220022
cg17573720	0.00013886	0.000611504	0.00110011
cg21718267	0.000137468	0.000497887	0.00220022
cg00623774	0.000134213	0.000470858	0.00110011
cg02836046	0.000133791	0.000505188	0.00220022
cg15207619	0.000127442	0.000478626	0.00110011
cg09674170	0.00011922	0.000598274	0.00220022
cg24247565	0.00011887	0.000373169	0.00110011
cg26787915	0.000118223	0.000928636	0.00440044
cg23690350	0.000115161	0.000287354	0.00110011
cg22459236	0.000114782	0.000735159	0.00110011
cg25494605	0.000114226	0.000337643	0.00110011
cg23310549	0.000113234	0.00111629	0.00110011
cg08494390	0.000106915	0.000873288	0.00110011
cg15733729	0.000106802	0.000563049	0.00110011
cg26421413	9.88919e-05	0.000244922	0.00110011
cg16300021	9.72966e-05	0.000264337	0.00110011
cg13601739	9.70284e-05	0.000648663	0.00110011
cg00959431	9.49383e-05	0.000274087	0.00110011
cg23947828	9.47775e-05	0.000968689	0.00110011
cg17374958	9.4261e-05	0.000575092	0.00110011
cg24725931	9.38343e-05	0.000238205	0.00110011
cg03232620	9.25319e-05	0.000277196	0.00110011
cg25830052	9.09423e-05	0.00032329	0.00110011
cg11698647	8.98173e-05	0.000560452	0.00110011
cg20300500	8.85285e-05	0.000271986	0.00110011
cg18805734	8.79014e-05	0.00024638	0.00110011
cg24767131	8.73678e-05	0.00023946	0.00110011
cg16476048	8.57468e-05	0.000252269	0.00110011
cg06213964	8.52018e-05	0.000545287	0.00110011
cg22576976	8.47505e-05	0.000236057	0.00110011
cg02506008	8.4049e-05	0.000257966	0.00110011
cg11849086	8.32489e-05	0.000228047	0.00110011
cg00993308	7.98564e-05	0.000235364	0.00110011
cg21054080	7.86936e-05	0.000686974	0.00110011
cg12026749	7.79591e-05	0.000282544	0.00110011
cg13710969	7.72237e-05	0.00121334	0.00220022
cg24445674	7.59671e-05	0.000663612	0.00110011
cg25451456	7.40626e-05	0.000231139	0.00110011
cg10230190	7.30665e-05	0.000230338	0.00110011
cg09978533	7.30519e-05	0.000237701	0.00110011
cg26164773	7.10181e-05	0.000493479	0.00110011
cg27135915	7.0969e-05	0.000230939	0.00110011
cg17656890	6.92814e-05	0.000397966	0.00110011
cg23075506	6.84582e-05	0.000233572	0.00110011
cg07777270	6.65125e-05	0.000465328	0.00220022
cg25554685	6.54746e-05	0.000597225	0.00110011
cg13624833	6.49082e-05	0.000244358	0.00110011
cg02692964	6.29219e-05	0.00114211	0.00110011
cg25202280	6.26333e-05	0.000244269	0.00110011
cg11700356	6.22172e-05	0.000662132	0.00110011
cg26525342	6.18855e-05	0.00024289	0.00110011
cg22793142	6.11313e-05	0.000305178	0.00110011
cg10222734	5.90643e-05	0.000228318	0.00110011
cg03768513	5.62895e-05	0.000241665	0.00110011
cg09486642	5.32305e-05	0.000583367	0.00110011
cg19675223	5.22087e-05	0.000791773	0.00110011
cg02474799	5.21682e-05	0.0010444	0.00110011
cg15171839	5.14071e-05	0.000251884	0.00110011
cg07863402	5.01586e-05	0.000262796	0.00110011
cg15968604	5.00938e-05	0.00139605	0.00110011
cg14748795	4.94767e-05	0.000232828	0.00110011
cg25186802	4.92827e-05	0.00160656	0.00110011
cg03828874	4.81797e-05	0.000228547	0.00110011
cg01252526	4.77627e-05	0.000290973	0.00110011
cg00206356	4.77193e-05	0.000359625	0.00110011
cg07206630	4.54388e-05	0.00135198	0.00110011
cg16533530	4.48207e-05	0.000273107	0.00110011
cg20946054	4.45142e-05	0.000558153	0.00110011
cg06326425	4.43198e-05	0.000284046	0.00110011
cg04529193	4.15979e-05	0.000261562	0.00110011
cg07656173	4.14523e-05	0.000229479	0.00110011
cg14136186	3.73442e-05	0.000748251	0.00220022
cg05246100	3.67922e-05	0.000249153	0.00110011
cg27228276	3.6501e-05	0.000402551	0.00110011
cg05070273	3.58415e-05	0.000225877	0.00110011
cg14950344	3.5319e-05	0.000228465	0.00110011
cg16167240	3.5033e-05	0.000629106	0.00110011
cg21771200	3.36252e-05	0.000402319	0.00110011
cg20574436	3.3318e-05	0.000766147	0.00220022
cg10538533	3.22086e-05	0.00144982	0.00110011
cg26795340	2.94289e-05	0.000230562	0.00110011
cg15156059	2.9232e-05	0.000344847	0.00110011
cg22579265	2.90133e-05	0.000696809	0.00110011
cg04657183	2.73989e-05	0.000295744	0.00110011
cg07527126	2.69414e-05	0.000282667	0.00110011
cg02872914	2.67321e-05	0.000446018	0.00110011
cg18696495	2.53874e-05	0.000286929	0.00110011
cg14548272	2.46427e-05	0.000226356	0.00110011
cg07726667	2.45166e-05	0.000312094	0.00110011
cg05998333	2.39293e-05	0.000354314	0.00110011
cg24526899	2.31996e-05	0.000225954	0.00110011
cg03078363	2.2432e-05	0.00125484	0.00110011
cg00629382	2.15264e-05	0.000434958	0.00110011
cg05753486	2.12897e-05	0.000226381	0.00110011
cg06836849	2.06334e-05	0.000490695	0.00110011
cg26983544	2.02979e-05	0.00115115	0.00110011
cg11142013	1.96117e-05	0.000280149	0.00110011
cg08505076	1.85959e-05	0.000269026	0.00110011
cg11147878	1.76149e-05	0.000293038	0.00110011
cg01560554	1.69847e-05	0.000555612	0.00110011
cg04181546	1.57246e-05	0.000267451	0.00110011
cg08527124	1.51092e-05	0.000426455	0.00110011
cg05019488	1.47809e-05	0.000244863	0.00110011
cg05611779	1.3688e-05	0.000421096	0.00110011
cg05278858	1.25859e-05	0.000239435	0.00110011
cg27002699	1.23199e-05	0.000329784	0.00110011
cg17740822	1.20178e-05	0.000373097	0.00110011
cg16773115	1.18399e-05	0.000415893	0.00110011
cg02397176	1.13283e-05	0.000297185	0.00110011
cg23315601	1.12751e-05	0.00121792	0.00110011
cg04972459	1.10139e-05	0.000238588	0.00110011
cg18040901	1.06313e-05	0.000597108	0.00110011
cg15996644	1.04712e-05	0.000410291	0.00110011
cg12061649	8.88384e-06	0.000360947	0.00110011
cg03993163	8.8714e-06	0.00027179	0.00110011
cg18098750	6.85883e-06	0.000335367	0.00110011
cg03912774	6.24461e-06	0.000939326	0.00110011
cg13409248	6.20115e-06	0.000950991	0.00110011
cg20717798	5.43167e-06	0.000281516	0.00110011
cg03358982	1.5542e-06	0.000591403	0.00110011
cg21241823	1.407e-06	0.000228375	0.00110011
cg00174573	1.27656e-06	0.000490431	0.00110011
cg27316026	3.06872e-07	0.000235109	0.00110011
cg06786630	1.68137e-07	0.000245084	0.00110011
